# Haplotype Analysis Reveals Pleiotropic Disease Associations in the HLA Region

**DOI:** 10.1101/2024.07.29.24311183

**Authors:** Courtney J. Smith, Satu Strausz, FinnGen, Jeffrey P. Spence, Hanna M. Ollila, Jonathan K. Pritchard

## Abstract

The human leukocyte antigen (HLA) region plays an important role in human health through involvement in immune cell recognition and maturation. While genetic variation in the HLA region is associated with many diseases, the pleiotropic patterns of these associations have not been systematically investigated. Here, we developed a haplotype approach to investigate disease associations phenome-wide for 412,181 Finnish individuals and 2,459 traits. Across the 1,035 diseases with a GWAS association, we found a 17-fold average per-SNP enrichment of hits in the HLA region. Altogether, we identified 7,649 HLA associations across 647 traits, including 1,750 associations uncovered by haplotype analysis. We find some haplotypes show trade-offs between diseases, while others consistently increase risk across traits, indicating a complex pleiotropic landscape involving a range of diseases. This study highlights the extensive impact of HLA variation on disease risk, and underscores the importance of classical and non-classical genes, as well as non-coding variation.
