## Supplemental Table 1 for "Haplotype Analysis Reveals Pleiotropic Disease Associations in the HLA Region"

### Sheet: enrichHLA_bygroup_annot
group	enrich	n	sd_HLA_hits	sd_non_HLA_hits	HLA_hits	non_HLA_hits	HLA_SNP	genome_SNP	se_HLA	se_non_HLA
Asthmatic	31.0957	17	1.0467	11.1662	1.70588	12.9412	41234	9727032	0.253863	2.7082
Asthmatic Comorbidities	17.2609	69	1.59322	27.9258	1.30435	17.8261	41234	9727032	0.191802	3.36187
Cardiovascular	4.71072	75	0.884909	57.4693	0.693333	34.72	41234	9727032	0.10218	6.63598
Congenital	0	16	0	1.7595	0	2.1875	41234	9727032	0	0.439875
COPD Comorbidities	14.5	65	1.60048	46.4635	1.43077	23.2769	41234	9727032	0.198515	5.76309
Dental	70.7695	20	0.994723	2.80976	0.6	2	41234	9727032	0.222427	0.628281
Dermatologic	62.9523	63	1.38864	12.9299	1.44444	5.4127	41234	9727032	0.174952	1.62901
Diabetes Comorbidities	5.94702	14	0.770329	38.9595	0.857143	34	41234	9727032	0.205879	10.4124
Ear	45.2138	27	0.907393	8.16811	0.851852	4.44444	41234	9727032	0.174628	1.57195
Genitourinary	40.0774	74	1.40772	9.83636	1.06757	6.28378	41234	9727032	0.163644	1.14345
GI	24.7961	96	1.70651	19.6099	1.15625	11	41234	9727032	0.17417	2.00142
GI Comorbidities	29.5297	168	1.30816	14.0932	1.03571	8.27381	41234	9727032	0.100927	1.08732
Hematologic	49.5095	21	1.07792	4.40779	0.809524	3.85714	41234	9727032	0.235221	0.961858
ILD Comorbidities	15.0367	59	1.59961	48.1438	1.57627	24.7288	41234	9727032	0.208251	6.26778
Infectious	396.309	35	0.9941	1.10004	1.2	0.714286	41234	9727032	0.168034	0.18594
Injury	5.89746	6	0.408248	9.09212	0.166667	6.66667	41234	9727032	0.166667	3.71184
KRA	8.73698	12	0.452267	9.25522	0.25	6.75	41234	9727032	0.130558	2.67175
Metabolic	17.1285	68	2.60592	45.5574	1.48529	20.4559	41234	9727032	0.316014	5.52464
Musculoskeletal	28.3606	104	1.35457	16.9467	1.24038	10.3173	41234	9727032	0.132826	1.66176
Neoplastic	9.13952	98	0.634332	20.6774	0.377551	9.7449	41234	9727032	0.0640772	2.08873
Neurologic	17.4999	62	0.931413	9.37667	0.403226	5.43548	41234	9727032	0.11829	1.19084
Neurologic Comorbidities	6.21998	78	0.842194	53.7755	0.692308	26.2564	41234	9727032	0.0953597	6.08888
Obstetric	20.7709	38	0.541322	7.12003	0.368421	4.18421	41234	9727032	0.0878141	1.15502
Ophthalmic	37.343	170	1.15587	11.7656	0.964706	6.09412	41234	9727032	0.0886508	0.902379
Ophthalmic Comorbidities	7.95163	11	0.80904	92.6589	1.36364	40.4545	41234	9727032	0.243935	27.9377
Pharmacologic	11.2333	11	3.10132	95.7237	3.27273	68.7273	41234	9727032	0.935083	28.8618
Psychiatric	11.287	32	0.592289	9.54103	0.3125	6.53125	41234	9727032	0.104703	1.68663
Register	13.3276	18	0.704792	16.2019	0.555556	9.83333	41234	9727032	0.166121	3.81881
Respiratory	16.3292	55	1.22461	22.1691	1.01818	14.7091	41234	9727032	0.165126	2.98928
Rheumatic	52.5175	62	2.10361	16.034	1.96774	8.83871	41234	9727032	0.267159	2.03632
Rheumatic Comorbidities	12.331	39	1.64575	53.7751	1.76923	33.8462	41234	9727032	0.263531	8.61091
