## Supplemental Table 2 for "Haplotype Analysis Reveals Pleiotropic Disease Associations in the HLA Region"

### Sheet: R10_trait_categories_manual
trait	LONGNAME	Category	Subcategory
AB1_BACT_INTEST_OTH	Other bacterial intestinal infections	Infectious	Infection
AB1_EBV	Infectious mononucleosis	Infectious	Infection
AB1_ERYSIPELAS	Erysipelas	Infectious	Infection
AB1_GASTROENTERITIS_NOS	Diarrhoea and gastroenteritis of presumed infectious origin	Infectious	Infection
AB1_HERPES_SIMPLEX	Herpesviral [herpes simplex] infections	Infectious	Infection
AB1_LATE_SYPHILIS	Late syphilis	Infectious	Infection
AB1_OTHER_BACTERIAL	Other bacterial diseases	Infectious	Infection
AB1_OTHER_SEPSIS	Other septicaemia	Infectious	Infection
AB1_OTHER_SUPERF_MYCOSIS	Other superficial mycoses	Infectious	Infection
AB1_RUBELLA	Rubella [German measles]	Infectious	Infection
AB1_SEXUAL_TRANSMISSION	Infections with a predominantly sexual mode of transmission	Infectious	Infection
AB1_SEXUAL_TRANSMISSION_NOS	Other predominantly sexually transmitted diseases, not elsewhere classified	Infectious	Infection
AB1_TUBERCULOSIS	Tuberculosis	Infectious	Infection
AB1_VIRAL_HEMOR_FEVER_NOS	Viral haemorrhagic fevers, not elsewhere classified/unspecified	Infectious	Infection
AB1_VIRAL_OTHER_INTEST_INFECTIONS	Viral and other specified intestinal infections	Infectious	Infection
AB1_ZOSTER	Zoster [herpes zoster]	Infectious	Infection
ALCOPANCCHRON	Alcohol-induced chronic pancreatitis	Organ	GI
ALLERG_RHINITIS	Allergic rhinitis	Other	Other
ANTIDEPRESSANTS	Depression medications	Neurologic	Neuro
APPENDACUT_NOCOMPLIC	Acute appendicitis, no complications	Organ	GI
ARTRHO_POSTDYSENTERIC	Postdysenteric arthropathy	Autoimmune	Autoimmune
ASTHMA_ACUTE_RESPIRATORY_INFECTIONS	Asthma-related acute respiratory infections	Infectious	Infection
ASTHMA_CHILD_EXMORE	NA	Organ	Lung
ASTHMA_EOSINOPHIL_SUGG	Suggestive for eosinophilic asthma	Organ	Lung
ASTHMA_OBESITY	Obesity related asthma	Organ	Lung
ASTHMA_PNEUMONIA	Asthma-related pneumonia	Infectious	Infection
AUTOIMMUNE	Autoimmune diseases	Autoimmune	Autoimmune
AUTOIMMUNE_HYPERTHYROIDISM	Autoimmune hyperthyroidism	Autoimmune	Autoimmune
AUTOIMMUNE_NONTHYROID	Autoimmune diseases excluding thyroid diseases	Autoimmune	Autoimmune
BLEEDING	Bleeding	Organ	Blood
BMI_IRN	NA	Cardiometabolic	Cardiometabolic
BRONCHITIS	Bronchitis	Infectious	Infection
C_STROKE	STROKE	Cardiometabolic	Cardiometabolic
C3_BASAL_CELL_CARCINOMA_EXALLC	NA	Neoplastic	Neoplasm
C3_BRONCHUS_LUNG_EXALLC	NA	Neoplastic	Neoplasm
C3_CANCER_EXALLC	NA	Neoplastic	Neoplasm
C3_CLL_EXALLC	NA	Neoplastic	Neoplasm
C3_HEAD_AND_NECK_EXALLC	NA	Neoplastic	Neoplasm
C3_SQUOMOUS_CELL_CARCINOMA_SKIN_EXALLC	NA	Neoplastic	Neoplasm
C3_STOMACH_NEUROENDOCRINE_EXALLC	NA	Neoplastic	Neoplasm
CARDIAC_ARRHYTM	Cardiac arrhythmias	Cardiometabolic	Cardiometabolic
CD2_BENIGN_COLON	Benign neoplasm: Colon	Neoplastic	Neoplasm
CD2_BENIGN_HEAMANGIOMA_LYMPHANGIOMA	Haemangioma and lymphangioma, any site	Neoplastic	Neoplasm
CD2_BENIGN_LEIOMYOMA_UTERI	Leiomyoma of uterus	Neoplastic	Neoplasm
CD2_BENIGN_RECTUM	Benign neoplasm: Rectum	Neoplastic	Neoplasm
CD2_INSITU_CERVIX_UTERI_EXALLC	NA	Neoplastic	Neoplasm
CD2_INSITU_MELANOMA_EXALLC	NA	Neoplastic	Neoplasm
CD2_LYMPHOID_LEUKAEMIA_EXALLC	NA	Neoplastic	Neoplasm
CHIRBIL_NAS	Biliary cirrhosis, NAS	Autoimmune	Autoimmune
CHIRBIL_PRIM	Primary biliary cholangitis (PBC)	Autoimmune	Autoimmune
CHRONSMALL	Crohn's disease of small intestine	Autoimmune	Autoimmune
COPD_EARLY	Early onset COPD	Organ	Lung
D3_ALLERGPURPURA	Allergic purpura	Other	Other
D3_ANAEMIA	Anaemias	Organ	Blood
D3_ANAEMIA_B12_DEF	Vitamin B12 deficiency anaemia	Organ	Blood
D3_ANAEMIA_IRONDEF	Iron deficiency anaemia	Organ	Blood
D3_IMMUNEMECHANISM	Certain disorders involving the immune mechanism	Other	Other
DM_NEOVASCULAR_GLAUCOMA	Neovascular glaucoma	Organ	Eye
DRY_AMD	Dry age-related macular degeneration (includes geographic atrophy)	Organ	Eye
E4_CONGEIOD	Congenital iodine-deficiency syndrome/hypothyroidism	Organ	Thyroid
E4_GLUCOPANCREAS	Other disorders of glucose regulation and pancreatic internal secretion	Organ	GI
E4_GRAVES_STRICT	Graves disease, strict definition	Autoimmune	Autoimmune
E4_HYPERCHOL	Pure hypercholesterolaemia	Cardiometabolic	Cardiometabolic
E4_HYPOOSMNAT	Hypo-osmolality and hyponatraemia	Organ	Genitourinary
E4_HYTHY_AI_STRICT	Hypothyroidism, strict autoimmune	Autoimmune	Autoimmune
E4_OVARDYS	Ovarian dysfunction	Organ	Genitourinary
E4_THYROIDITAUTOIM	Autoimmune thyroiditis	Autoimmune	Autoimmune
F5_DEMENTIA	Dementia	Neurologic	Neuro
F5_DEPRESSIO	Depression	Neurologic	Neuro
F5_PHOBANX	Phobic anxiety disorders	Neurologic	Neuro
FG_CVD	Cardiovascular diseases (excluding rheumatic etc)	Cardiometabolic	Cardiometabolic
FG_DOAAC	Diseases of arteries, arterioles and capillaries (FINNGEN)	Cardiometabolic	Cardiometabolic
FG_OTHHEART	Other heart diseases	Cardiometabolic	Cardiometabolic
G6_BELLPA	Bell's palsy	Neurologic	Neuro
G6_CARPTU	Carpal tunnel syndrome	Rheumatic	MSK
G6_MIGRAINE	Migraine	Neurologic	Neuro
G6_MS	MS-disease / Multiple Sclerosis	Autoimmune	Autoimmune
G6_NERPLEX	Nerve, nerve root and plexus disorders	Neurologic	Neuro
G6_OTHDEMYEL	Other demyelinating diseases of the central nervous system	Neurologic	Neuro
G6_POLYOTHUNS	Other and unspecified polyneuropathies, also in other diseases	Neurologic	Neuro
G6_POSTOPNEURO	Postprocedural disorders of nervous system	Neurologic	Neuro
G6_ROOTPLEXOTHUNS	Other and unspecified nerve root and plexus disorders, also in other diseases	Neurologic	Neuro
GEST_DIABETES	Gestational diabetes (for exclusion)	Cardiometabolic	Cardiometabolic
GOUT_NOS	Gout, unspecified	Cardiometabolic	Cardiometabolic
H7_ALLERGICCONJUNCTIVITIS	Allergic conjunctivitis	Organ	Eye
H7_BLEPHAROCHALASIS	Blepharochalasis	Organ	Eye
H7_CATARACTOTHER	Other cataract	Organ	Eye
H7_CATARACTSENILE	Senile cataract	Organ	Eye
H7_CHALAZION	Chalazion	Organ	Eye
H7_CHOROIDRETINA	Disorders of choroid and retina	Organ	Eye
H7_EYELIDDIS	Other disorders of eyelid	Organ	Eye
H7_GLAUCOMA	Glaucoma	Organ	Eye
H7_GLAUCOMA_NTG	Normotensive glaucoma	Organ	Eye
H7_GLAUCOMAMEDICATION	Use of antiglaucoma preparations and miotics	Organ	Eye
H7_IRIDOACUTE	Acute and subacute iridocyclitis	Organ	Eye
H7_IRIDOCHRONIC	Chronic iridocyclitis	Organ	Eye
H7_IRIDOCYCLITIS	Iridocyclitis	Organ	Eye
H7_KERATITIS	Keratitis	Organ	Eye
H7_LACRIMALSYSTEM	Disorders of lacrimal system	Organ	Eye
H7_LIDLACRIMALORBIT	Disorders of eyelid, lacrimal system and orbit	Organ	Eye
H7_MACULADEGEN	Degeneration of macula and posterior pole	Organ	Eye
H7_ORBIT	Disorders of orbit	Organ	Eye
H7_RETINALDETACH	Retinal detachments and breaks	Organ	Eye
H7_RETINALDETACHBREAK	Retinal detachment with retinal break	Organ	Eye
H7_RETINALDISOTH	Other retinal disorders	Organ	Eye
H7_VISUDISTURB	Visual disturbances	Neurologic	Neuro
H7_VITRBODYGLOBE	Disorders of vitreous body	Organ	Eye
H8_EXT_INFNAS	Other infective otitis externa	Infectious	Infection
H8_EXT_NAS	Otitis externa, unspecified	Infectious	Infection
H8_EXTERNAL	Diseases of external ear	Organ	Ear
H8_HL_MIX_NAS	Mixed conductive and sensorineural hearing loss	Organ	Ear
H8_HL_PRESBY	Presbycusis	Organ	Ear
H8_MED_SUPP	Suppurative and unspecified otitis media	Infectious	Infection
H8_NONSUPPNAS	Nonsuppurative otitis media	Infectious	Infection
H8_OTHEREAR	Other disorders of ear	Organ	Ear
H8_PERFORATION	Perforation of tympanic membrane	Organ	Ear
HEIGHT_IRN	NA	Organ	MSK
HYPOTHY_REIMB	Hypothyroidism, drug reimbursement	Organ	Thyroid
I9_ANGINA	Angina pectoris	Cardiometabolic	Cardiometabolic
I9_ATHSCLE	Atherosclerosis, excluding cerebral, coronary and PAD	Cardiometabolic	Cardiometabolic
I9_CABG	Coronary artery bypass grafting	Cardiometabolic	Cardiometabolic
I9_CARDMYOOTH	Cardiomyopathy, other and unspecified	Cardiometabolic	Cardiometabolic
I9_CAVS_OPERATED	Calcific aortic valvular stenosis, operated	Cardiometabolic	Cardiometabolic
I9_DISVEINLYMPH	Diseases of veins, lymphatic vessels and lymph nodes, not elsewhere classified	Cardiometabolic	Cardiometabolic
I9_HEARTFAIL	Heart failure,strict	Cardiometabolic	Cardiometabolic
I9_HEARTFAIL_AND_ANTIHYPERT	Heart failure and antihypertensive medication	Cardiometabolic	Cardiometabolic
I9_HEARTFAIL_AND_CHD	Heart failure and coronary heart disease	Cardiometabolic	Cardiometabolic
I9_HYPTENS	Hypertension	Cardiometabolic	Cardiometabolic
I9_HYPTENSEC	Secondary hypertension	Cardiometabolic	Cardiometabolic
I9_NONRHEVALV	Non-rheumatic valve diseases	Cardiometabolic	Cardiometabolic
I9_PHLETHROMBDVTLOW	DVT of lower extremities	Cardiometabolic	Cardiometabolic
I9_PULMEMB	Pulmonary embolism	Cardiometabolic	Cardiometabolic
I9_TIA	Transient ischemic attack	Cardiometabolic	Cardiometabolic
J10_CHRONSINUSITIS	Chronic sinusitis	Infectious	Infection
J10_CHRONTONSADEN	Chronic diseases of tonsils and adenoids	Infectious	Infection
J10_INFLUPNEU	Influenza and pneumonia	Infectious	Infection
J10_PERITONSABSC	Peritonsillar abscess	Infectious	Infection
J10_SEPTDEV	Deviated nasal septum	Organ	MSK
J10_SINUSITIS	Acute sinusitis	Infectious	Infection
J10_TONSILLITIS	Other and unspecified tonsillitis	Infectious	Infection
J10_UPPERDIS	Other diseases of upper respiratory tract	Infectious	Infection
JOINTPAIN	Pain in joint	Rheumatic	MSK
JUVEN_ARTHR	Juvenile arthritis (FINNGEN)	Autoimmune	Autoimmune
K11_ABSCANAL	Abscess of anal and rectal regions	Infectious	Infection
K11_CHOLECYSTECTOMY	Cholecystectomy	Cardiometabolic	Cardiometabolic
K11_CHRONHEP	Chronic hepatitis, not elsewhere classified	Organ	Liver
K11_COELIAC	Coeliac disease	Autoimmune	Autoimmune
K11_DIAHER	Diaphragmatic hernia	Organ	MSK
K11_DIVERTIC	Diverticular disease of intestine	Organ	GI
K11_ENERCOLNONINF	Noninfective enteritis and colitis	Organ	GI
K11_FUNCDYSP	Functional dyspepsia	Organ	GI
K11_HERING	Inguinal hernia	Organ	MSK
K11_HERNIA	Hernia	Organ	MSK
K11_IBD_STRICT	Inflammatory bowel disease, strict (require KELA)	Autoimmune	Autoimmune
K11_IBD_STRICT_PSC	IBD (strict) with PSC	Autoimmune	Autoimmune
K11_INTESTOTH	Other diseases of intestines	Organ	GI
K11_LICHEN_PLANUS_WIDE	Lichen ruber planus, wide definition including periferal and oral lichen planus	Autoimmune	Autoimmune
K11_OTHDIG	Other diseases of the digestive system	Organ	GI
K11_OTHENTERCOL	Other noninfective gastroenteritis and colitis	Organ	GI
K11_PARODON_OPER	Parodontitis or operation codes	Infectious	Infection
K11_PARODON_OPER_DENTAL_OPER	Parodontitis or/and operation codes	Infectious	Infection
K11_PULPITIS_1_ONLYAVO	Dental pulpitis 1, only avohilmo	Infectious	Infection
K11_REIMB_202	KELA_REIMBURSEMENT_202	Other	Other
KELA_DIAB_INSUL_EXMORE	NA	Cardiometabolic	Cardiometabolic
KRA_PSY_ANYMENTAL	Any mental disorder	Neurologic	Neuro
KRA_PSY_SUBSTANCE_EXMORE	NA	Neurologic	Neuro
L12_ABSCESS_CUT	Cutaneous abscess, furuncle and carbuncle	Infectious	Infection
L12_ACTINKERA	Actinic keratosis	Organ	Skin
L12_ALLERGICCONTACT	Allergic contact dermatitis	Organ	Skin
L12_ATOPIC	Atopic dermatitis	Organ	Skin
L12_CELLULITIS	Cellulitis	Infectious	Infection
L12_CHRONICULCEROFSKIN	Chronic ulcer of skin, not elsewhere classified	Organ	Skin
L12_CORNSANDCALLOS	Corns and callosities	Organ	Skin
L12_DERMATITISECZEMA	Dermatitis and eczema	Organ	Skin
L12_DERMATITISNAS	Other and unspecified dermatitis	Organ	Skin
L12_DISORDSKINAPPENDIX	Disorders of skin appendages	Organ	Skin
L12_FOLICULAROTH	Other follicular disorders	Organ	Skin
L12_GRANULOMATOUSSKIN	Granulomatous disorders of skin and subcutaneous tissue	Organ	Skin
L12_LICHENSCLERATROPH	Lichen sclerosus et atrophicus	Organ	Skin
L12_LUPUS	Lupus erythematosus	Autoimmune	Autoimmune
L12_OTHERDISSKINANDSUBCUTIS	Other disorders of skin and subcutaneous tissue, not elsewhere classified	Organ	Skin
L12_OTHERSKINSUBCUTIS	Other disorders of skin and subcutaneous tissue	Organ	Skin
L12_PAPULOSQUAMOUS	Papulosquamous disorders	Organ	Skin
L12_PILONIDALCYST	Pilonidal cyst	Organ	Skin
L12_SEBORRHOEIC	Seborrhoeic dermatitis	Organ	Skin
L12_URTICA_DERTMATOG	Dermatographic urticaria	Organ	Skin
L12_URTICA_NAS	Other and unspecified urticaria	Organ	Skin
M13_ADHCAPSULITIS	Adhesive capsulitis of shoulder	Rheumatic	MSK
M13_ARTHINOTH	Arthropathies in other diseases classified elsewhere	Rheumatic	MSK
M13_ARTHROPATHIES	Arthropathies	Rheumatic	MSK
M13_ARTHROSIS_INCLAVO	Artrosis, including avohilmo	Rheumatic	MSK
M13_ARTHROSIS_KNEE_PRIM_KNEESURG	Gonarthrosis, primary, with knee surgery	Rheumatic	MSK
M13_ARTHROSIS_OTH	Other arthrosis	Rheumatic	MSK
M13_ARTHTROSIS_COX	Coxarthrosis,	Rheumatic	MSK
M13_CONNECTNAS	Other specified/unspecified systemic involvement of connective tissue	Rheumatic	MSK
M13_DORSALGIANAS	Other/unspecified dorsalgia	Rheumatic	MSK
M13_DUPUTRYEN	Palmar fascial fibromatosis [Dupuytren]	Organ	MSK
M13_EARLY_LUMBAR_PROLAPSE	Early lumbar disc prolapse, operated	Organ	MSK
M13_ENTEROARTHR	Enteropathic arthropathies	Rheumatic	MSK
M13_ENTESOPATHYLOW	Enthesopathies of lower limb, excluding foot	Rheumatic	MSK
M13_HALLUXVALGUS	Hallux valgus (acquired)	Organ	MSK
M13_HAMMERTOE	Other hammer toe(s) (acquired)	Organ	MSK
M13_IMPINGEMENT	Impingement syndrome of shoulder	Organ	MSK
M13_KNEEDERANGEMENTS	Internal derangement of knee	Organ	MSK
M13_LATERALEPICOND	Lateral epicondylitis	Organ	MSK
M13_OSTEOCHONDRO	Osteopathies and chondropathies	Rheumatic	MSK
M13_OSTEOPOROSIS	Osteoporosis	Organ	MSK
M13_OVERLAP	Other overlap syndromes	Rheumatic	MSK
M13_PALINDROMIC	Palindromic rheumatism	Autoimmune	Autoimmune
M13_POLYARTHROPATHIES	Polyarthropathies	Autoimmune	Autoimmune
M13_PSORIARTH	Psoriatic arthropathies	Rheumatic	MSK
M13_RHEUMA	Rheumatoid arthritis	Autoimmune	Autoimmune
M13_SACROILIITIS	Sacroiliitis, not elsewhere classified	Rheumatic	MSK
M13_SJOGREN	Sicca syndrome [Sjögren]	Autoimmune	Autoimmune
M13_SPINSTENOSIS	Spinal stenosis	Rheumatic	MSK
M13_SPONDYLOLISTHESIS	Spondylolisthesis/Spondylolysis	Rheumatic	MSK
M13_SPONDYLOSIS	Spondylosis	Rheumatic	MSK
M13_SYNOTEND	Disorders of synovium and tendon	Rheumatic	MSK
M13_SYSTCONNECT	Systemic connective tissue disorders	Rheumatic	MSK
M13_TOEDEFORMOTH	Other deformities of toe(s)	Rheumatic	MSK
M13_TRIGGERFINGER	Trigger finger	Rheumatic	MSK
N14_ABNORMALBLEED	Other abnormal uterine and caginal bleeding	Organ	Genitourinary
N14_BREAST	Disorders of breast	Organ	Breast
N14_CALCUKIDUR	Calculus of kidney and ureter	Organ	Genitourinary
N14_CERVICAL_DYSPLASIA_ALL	All dysplastic lesions of the cervix uteri	Neoplastic	Neoplasm
N14_CHRONKIDNEYDIS	Chronic kidney disease	Organ	Genitourinary
N14_CYSTITIS	Cystitis	Infectious	Infection
N14_ENDOMETRIOSIS	Endometriosis	Organ	Genitourinary
N14_ENDOMETRIOSIS_ASRM_STAGE3_4	Endometriosis ASRM stages 3,4	Organ	Genitourinary
N14_FEMALEGENNONINF	Noninflammatory disorders of female genital tract	Organ	Genitourinary
N14_FEMGENPROL	Female genital prolapse	Organ	Genitourinary
N14_GLOMEINOTH	Glomerular disorders in diseases classified elsewhere	Organ	Genitourinary
N14_GLOMERULAR	Glomerular diseases	Organ	Genitourinary
N14_HYPERTROPHYBREAST	Hypertrophy of breast	Organ	Breast
N14_IGA_NEPHROPATHY	IgA nephropathy (IgA glomerulonephritis)	Organ	Genitourinary
N14_LUMPNASBREAST	Unspecified lump in breast	Organ	Breast
N14_MALEGEN	Diseases of male genital organs	Organ	Genitourinary
N14_MENORRHAGIA	Menorrhagia	Organ	Genitourinary
N14_OTHNONINFUTER	Other noninflammatory disorders of uterus, except cervix	Organ	Genitourinary
N14_OVARYCYST	Ovarian cyst	Neoplastic	Neoplasm
N14_PHIMOSIS	Redundant prepuce, phimosis and paraphimosis	Organ	Genitourinary
N14_PROSTHYPERPLA	Hyperplasia of prostate	Organ	Genitourinary
N14_PYELONEPHR	Acute tubulo-interstitial nephritis	Organ	Genitourinary
N14_RENALTUB	Renal tubulo-interstitial diseases	Organ	Genitourinary
N14_URETHRAOTH	Other disorders of urethra and urinary system	Organ	Genitourinary
N14_VULVAL_DYSPLASIA_ALL	All dysplastic lesions of the vulva	Neoplastic	Neoplasm
NEURODEGOTH	Other degenerative diseases of the nervous system	Neurologic	Neuro
NONALLERG_ASTHMA_EXMORE	NA	Organ	Lung
O15_ABORT_MEDICAL	Medical abortion	Organ	Genitourinary
O15_DELIV_CAESAR	Single delivery by caesarean section	Organ	Genitourinary
O15_HYPTENSPREG	Pregnancy hypertension	Organ	Genitourinary
O15_LABOUR_OBSTR_OTHER	Other obstructed labour	Organ	Genitourinary
O15_MATERN_CARE_DISPROP	Maternal care for known or suspected disproportion	Organ	Genitourinary
O15_MATERN_CARE_OTHER	Maternal care for other known or suspected fetal problems	Organ	Genitourinary
O15_PREG_MATERN_CARE	Maternal care for other conditions predominantly related to pregnancy	Organ	Genitourinary
RHEUMA_NOS	Other/unspecified rheumatoid arthritis	Autoimmune	Autoimmune
RHEUMA_SEROPOS_OTH	Other/unspecified seropositive rheumatoid arthritis	Autoimmune	Autoimmune
RX_CODEINE_TRAMADOL	Codeine or tramadol medication	Other	Other
RX_CROHN_1STLINE	First line medication for Crohn's disease	Autoimmune	Autoimmune
RX_CROHN_2NDLINE	Second line medication for Crohn's disease	Autoimmune	Autoimmune
RX_PARACETAMOL_NSAID	Paracetamol of NSAID medication	Other	Other
SMOKING	Smoking	Other	Other
SPONDYLOPATHY_FG	Spondylopathies (FG)	Rheumatic	MSK
ST19_FRACT_SHOUL_UPPER_ARM	Fracture of shoulder and upper arm	Organ	MSK
T1D	Type1 diabetes, definitions combined	Autoimmune	Autoimmune
THYROTOXICOSIS	Thyrotoxicosis	Organ	Thyroid
TONGUEABNORMALITY	Tongue abnormality	Organ	MSK
ULCEROTH	Other ulcerative colitis	Autoimmune	Autoimmune
WEIGHT_IRN	NA	Cardiometabolic	Cardiometabolic
WET_AMD	Wet age-related macular degeneration	Organ	Eye
YERSINIAENTERITIS	Enteritis due to Yersinia enterocolitica	Infectious	Infection
Z21_KIDNEY_TRANSPLANT_STATUS	Kidney transplant status	Organ	Genitourinary
